# Direct prediction of Homologous Recombination Deficiency from routine histology in ten different tumor types with attention-based Multiple Instance Learning: a development and validation study

**DOI:** 10.1101/2023.03.08.23286975

**Authors:** Chiara Maria Lavinia Loeffler, Omar S.M. El Nahhas, Hannah Sophie Muti, Tobias Seibel, Didem Cifci, Marko van Treeck, Marco Gustav, Zunamys I. Carrero, Nadine T. Gaisa, Kjong-Van Lehmann, Alexandra Leary, Pier Selenica, Jorge S. Reis-Filho, Nadina Ortiz Bruechle, Jakob Nikolas Kather

## Abstract

**Background:** Homologous Recombination Deficiency (HRD) is a pan-cancer predictive biomarker that identifies patients who benefit from therapy with PARP inhibitors (PARPi). However, testing for HRD is highly complex. Here, we investigated whether Deep Learning can predict HRD status solely based on routine Hematoxylin & Eosin (H&E) histology images in ten cancer types.

**Methods:** We developed a fully automated deep learning pipeline with attention-weighted multiple instance learning (attMIL) to predict HRD status from histology images. A combined genomic scar HRD score, which integrated loss of heterozygosity (LOH), telomeric allelic imbalance (TAI) and large-scale state transitions (LST) was calculated from whole genome sequencing data for n=4,565 patients from two independent cohorts. The primary statistical endpoint was the Area Under the Receiver Operating Characteristic curve (AUROC) for the prediction of genomic scar HRD with a clinically used cutoff value.

**Results:** We found that HRD status is predictable in tumors of the endometrium, pancreas and lung, reaching cross-validated AUROCs of 0.79, 0.58 and 0.66. Predictions generalized well to an external cohort with AUROCs of 0.93, 0.81 and 0.73 respectively. Additionally, an HRD classifier trained on breast cancer yielded an AUROC of 0.78 in internal validation and was able to predict HRD in endometrial, prostate and pancreatic cancer with AUROCs of 0.87, 0.84 and 0.67 indicating a shared HRD-like phenotype is across tumor entities.

**Conclusion:** In this study, we show that HRD is directly predictable from H&E slides using attMIL within and across ten different tumor types.
