## Supplementary material for "Direct prediction of Homologous Recombination Deficiency from routine histology in ten different tumor types with attention-based Multiple Instance Learning: a development and validation study": Supplementary_Table_1_All_raw_statistical_results.xlsx

### Sheet: Tabelle2
Train on	Validation on	Classes	ROC_mean	CI_95% conf	PRC_mean	CI2_95% conf	p_value_mean	p_value95% conf	count_mean	count95% conf	count_sum
TCGA LUSC	CPTAC LSCC	HRD-H	0.574384	0.014316	0.402656	0.0307698	0.2279	0.111682	33		165
TCGA LUSC	CPTAC LSCC	HRD-L	0.574384	0.014316	0.748314	0.0230471	0.227901	0.111683	75		375
TCGA LUAD	CPTAC LUAD	HRD-H	0.728106	0.111424	0.341579	0.15368	0.0328574	0.060772	14		70
TCGA LUAD	CPTAC LUAD	HRD-L	0.728106	0.111424	0.939588	0.0348893	0.0328576	0.0607723	92		460
TCGA PAAD	CPTAC PDA	HRD-H	0.811111	0.137415	0.255703	0.236837	0.0685164	0.10798	4		20
TCGA PAAD	CPTAC PDA	HRD-L	0.811111	0.137415	0.990937	0.00934565	0.068518	0.107984	135		675
TCGA UCEC	CPTAC UCEC	HRD-H	0.927778	0.0740119	0.381039	0.251044	0.0100079	0.0212299	3		15
TCGA UCEC	CPTAC UCEC	HRD-L	0.927778	0.0740119	0.997526	0.00274073	0.0100079	0.0212298	96		480
TCGA BRCA	CPTAC LSCC	HRD-H	0.567919	0.0418501	0.384512	0.0262436	0.309315	0.231464	33		165
TCGA BRCA	CPTAC LSCC	HRD-L	0.567919	0.0418501	0.758182	0.0384947	0.309315	0.231464	75		375
TCGA BRCA	CPTAC LUAD	HRD-H	0.659317	0.0560603	0.214492	0.0367068	0.0775732	0.0936301	14		70
TCGA BRCA	CPTAC LUAD	HRD-L	0.659317	0.0560603	0.93065	0.0176728	0.0775732	0.0936301	92		460
TCGA BRCA	CPTAC PDA	HRD-H	0.646296	0.0200455	0.106734	0.0346435	0.263713	0.144586	4		20
TCGA BRCA	CPTAC PDA	HRD-L	0.646296	0.0200455	0.973433	0.0036266	0.263713	0.144586	135		675
TCGA BRCA	CPTAC UCEC	HRD-H	0.874306	0.104295	0.216701	0.148119	0.0464738	0.0806624	3		15
TCGA BRCA	CPTAC UCEC	HRD-L	0.874306	0.104295	0.995646	0.00395165	0.0464738	0.0806624	96		480
TCGA BRCA	TCGA CRC	HRD-H	0.653888	0.0341037	0.0789883	0.0218019	0.0407012	0.0450814	15		75
TCGA BRCA	TCGA CRC	HRD-L	0.653597	0.0345213	0.981313	0.0040476	0.0407012	0.0450814	481		2405
TCGA BRCA	TCGA GBM	HRD-H	0.360914	0.0789204	0.0356863	0.019851	0.390152	0.441382	6		30
TCGA BRCA	TCGA GBM	HRD-L	0.360472	0.0794255	0.964023	0.00725749	0.390152	0.441382	226		1130
TCGA BRCA	TCGA LIHC	HRD-H	0.54318	0.0428229	0.109927	0.0281899	0.638053	0.459268	26		130
TCGA BRCA	TCGA LIHC	HRD-L	0.543765	0.0418149	0.936171	0.00616232	0.638053	0.459268	322		1610
TCGA BRCA	TCGA LUAD	HRD-H	0.623964	0.0307365	0.440153	0.0222714	0.0300292	0.0813391	162		810
TCGA BRCA	TCGA LUAD	HRD-L	0.623944	0.030757	0.742763	0.0282482	0.0300292	0.0813391	298		1490
TCGA BRCA	TCGA LUSC	HRD-H	0.561108	0.00920967	0.587635	0.00876801	0.0647823	0.0457541	232		1160
TCGA BRCA	TCGA LUSC	HRD-L	0.561114	0.00924403	0.536228	0.0188142	0.0647823	0.0457541	219		1095
TCGA BRCA	TCGA OV	HRD-H	0.612228	0.0276719	0.719544	0.0115387	0.194792	0.137357	57		285
TCGA BRCA	TCGA OV	HRD-L	0.612068	0.0275843	0.49236	0.0465336	0.194792	0.137357	33		165
TCGA BRCA	TCGA PAAD	HRD-H	0.672212	0.0306238	0.153926	0.0321831	0.210042	0.336942	13		65
TCGA BRCA	TCGA PAAD	HRD-L	0.672212	0.0306238	0.958247	0.00513523	0.210042	0.336942	160		800
TCGA BRCA	TCGA PRAD	HRD-H	0.839843	0.0742279	0.166367	0.0950666	0.00411197	0.0101355	10		50
TCGA BRCA	TCGA PRAD	HRD-L	0.839948	0.0742747	0.994844	0.0028164	0.00411197	0.0101355	381		1905
TCGA BRCA	TCGA UCEC	HRD-H	0.704895	0.0194539	0.326917	0.0381716	2.8227e-08	6.74226e-08	68		340
TCGA BRCA	TCGA UCEC	HRD-L	0.704895	0.0194539	0.927102	0.00571969	2.82271e-08	6.74228e-08	399		1995
TCGA BRCA	TCGA BRCA	HRD-H	0.781627	0.0249884	0.589768	0.0560787	1.70144e-10	3.94e-10	56.2	0.555289	281
TCGA BRCA	TCGA BRCA	HRD-L	0.781627	0.0249884	0.893485	0.0315041	1.70144e-10	3.94e-10	144.8	0.555289	724
TCGA CRC	TCGA CRC	HRD-H	0.622752	0.176105	0.0806953	0.051155	0.421729	0.26639	3		15
TCGA CRC	TCGA CRC	HRD-L	0.622752	0.176105	0.981426	0.0126689	0.421733	0.266395	96.2	0.555289	481
TCGA GBM	TCGA GBM	HRD-H	0.581449	0.382291	0.0967157	0.0985148	0.198847		1.2	0.555289	6
TCGA GBM	TCGA GBM	HRD-L	0.581449	0.382291	0.984901	0.0152882	0.198847		45.2	0.555289	226
TCGA LIHC	TCGA LIHC	HRD-H	0.556519	0.144675	0.112482	0.027644	0.561024	0.415192	5.2	0.555289	26
TCGA LIHC	TCGA LIHC	HRD-L	0.556519	0.144675	0.938962	0.0315392	0.561027	0.415196	64.4	0.680087	322
TCGA LUAD	TCGA LUAD	HRD-H	0.664849	0.0528572	0.522962	0.0629646	0.0216103	0.0443351	32.4	0.680087	162
TCGA LUAD	TCGA LUAD	HRD-L	0.664849	0.0528572	0.788069	0.0337473	0.0216103	0.0443351	59.6	0.680087	298
TCGA LUSC	TCGA LUSC	HRD-H	0.547463	0.0376645	0.585888	0.0623392	0.513666	0.43062	46.4	0.680087	232
TCGA LUSC	TCGA LUSC	HRD-L	0.547463	0.0376645	0.539876	0.0386677	0.513665	0.430621	43.8	0.555289	219
TCGA OV	TCGA OV	HRD-H	0.603427	0.092157	0.73079	0.0642531	0.517058	0.331915	11.4	0.680087	57
TCGA OV	TCGA OV	HRD-L	0.603427	0.092157	0.509149	0.105765	0.517058	0.331915	6.6	0.680087	33
TCGA PAAD	TCGA PAAD	HRD-H	0.582292	0.21741	0.131834	0.0506809	0.614317	0.35976	2.6	0.680087	13
TCGA PAAD	TCGA PAAD	HRD-L	0.582292	0.21741	0.949108	0.0427669	0.614317	0.35976	32		160
TCGA PRAD	TCGA PRAD	HRD-H	0.757792	0.221614	0.170819	0.141562	0.34865	0.443158	2		10
TCGA PRAD	TCGA PRAD	HRD-L	0.757792	0.221614	0.991266	0.0093087	0.348652	0.44316	76.2	0.555289	381
TCGA UCEC	TCGA UCEC	HRD-H	0.789075	0.0418374	0.407547	0.120642	0.000829357	0.00107334	13.6	0.680087	68
TCGA UCEC	TCGA UCEC	HRD-L	0.789075	0.0418374	0.958985	0.00898189	0.000829357	0.00107334	79.8	0.555289	399
